# Genomic and molecular associations with preoperative immune checkpoint inhibition in patients with stage III clear cell renal cell carcinoma

**DOI:** 10.1101/2025.07.31.25332518

**Authors:** Wesley H. Chou, Lucy Lawrence, Emma Neham, Shreeram Akilesh, Amy E. Moran, Christopher L. Corless, Lisa Langmesser, Beyza Cengiz, Kazumi Eckenstein, Jen-Jane Liu, Sudhir Isharwal, Christopher L. Amling, Marshall C. Strother, Nicholas H Chakiryan, George V. Thomas

**Author notes:** The last two authors are co-senior authors. **Author emails:** LL EN SA AEM CLC LL BC KE JL SI CLA MCS GVT NHC. **Corresponding author:** Wesley H. Chou, MD, Oregon Health & Science University, 3181 SW Sam Jackson Park Road, Portland, Oregon 97202, United States of America.

## Abstract

**Purpose:** Patients with stage III clear cell renal cell carcinoma are at high risk for recurrence after nephrectomy. To mitigate overtreatment, there is a pressing clinical need to determine which patients benefit most from perioperative immune checkpoint inhibition. We performed a multimodal digital spatial analysis of gene and protein expression in stage III primary renal cell carcinomas, a subset of which had preoperative immune checkpoint inhibition exposure.

**Materials and Methods:** Surgically resected tumors from stage III clear cell renal cell carcinoma patients were analyzed using the Nanostring GeoMx Digital Spatial Profiler. Differential expression analysis was performed and validated using NCT02210117 trial data to identify genes associated with immune checkpoint blockade and clinical response. A gene score was then generated to predict overall survival in patients from The Cancer Genome Atlas.

**Results:** Among 19 patients, RNA expression significantly differed based on preoperative immune checkpoint blockade and recurrence – CD8+ effector and central-memory T-cell signatures were less prevalent in the treatment-naïve with recurrence group. Three out of four patients with preoperative immune checkpoint inhibition had recurrence. External validation yielded a 4-gene set (*GZMK, GZMA, ITGAL*, and *IL7R*); higher gene expression levels predicted better overall survival in The Cancer Genome Atlas cohort (p=0.005).

**Discussion:** Preoperative immune checkpoint blockade favorably altered the tumor microenvironment to resemble that of treatment-naïve patients without recurrence. However, this did not translate to better clinical outcomes. On external validation, the genes *GZMK, GZMA, ITGAL*, and *IL7R* were modifiable with immune checkpoint inhibition and associated with improved survival. Further investigation to assess if patients with low baseline expression of these genes may particularly benefit from perioperative immune checkpoint blockade is warranted.
