## Supplemental Table 1 (updated) for "Genomic and molecular associations with preoperative immune checkpoint inhibition in patients with stage III clear cell renal cell carcinoma"

### Sheet: Sheet1
Pt #	Group	Age range	Gender	Stage	Size	Grade	Necrosis	Recurrence
1	Recurrence	60-69	M	pT3a	6.2	2	Yes	Yes
2	Recurrence	70-79	M	pT3a	7.5	3	Yes	Yes
3	Recurrence	70-79	M	pT3b	6.5	3	No	Yes
4	Recurrence	50-59	F	pT3a	6.2	3	No	Yes
5	Recurrence	50-59	F	pT3a	10.5	3	No	Yes
6	Recurrence	60-69	F	pT3a	7.2	3	No	Yes
7	Recurrence	60-69	M	pT3a	13	2	Yes	Yes
8	Recurrence	50-59	F	pT3b	6.5	3	No	Yes
9	No Recurrence	50-59	M	pT3a	5.6	2	Yes	No
10	No Recurrence	70-79	F	pT3a	11.2	3	No	No
11	No Recurrence	50-59	M	pT3b	7.5	3	Yes	No
12	No Recurrence	50-59	M	pT3a	9.6	3	No	No
13	No Recurrence	60-69	F	pT3b	11.6	2	Yes	No
14	No Recurrence	60-69	M	pT3a	7.5	4	Yes	No
15	No Recurrence	60-69	F	pT3a	12.2	3	Yes	No
16	ICI Pre-treated	50-59	F	pT3b	12.1	3	No	No
17	ICI Pre-treated	60-69	M	pT3a	10.4	4	Yes	Yes
18	ICI Pre-treated	50-59	M	pT3a	15	4	Yes	Yes
19	ICI Pre-treated	50-59	M	pT3b	9.9	3	Yes	Yes
