## Supplemental Table 2 for "Genomic and molecular associations with preoperative immune checkpoint inhibition in patients with stage III clear cell renal cell carcinoma"

### Sheet: Sheet1
ICI-pretreatment	Recurrence	Non-Recurrence		Common w/ Goswami	Increased w/ ICI	Assoc. w/ Response
CCL4L2	EIF4EBP1	RCSD1		GZMK	GZMK	GZMK
GZMK	DPYS	TP53INP1		GZMA	GZMA	GZMA
H2BC10	MYOCOS	RESF1		ITGAL	ITGAL	ITGAL
GZMA	TMEM9	GZMA		CD3D	CD3D	IL7R
PARVG	ACMSD	IL7R		CD8A	CD8A
CD3D	PRKAA2			PIK3CD	IL7R
CD8A	SLC22A18			IL7R
GBP5
H3C8
KCNK6
ZDHHC7
CALHM6
VANGL2
ITGAL
PIK3CD
